# Characterization of the First Complete Genome Sequence of Yellow Fever Virus (YFV) isolate in Sierra Leone: Implications for Public Health

**DOI:** 10.64898/2025.12.02.25340656

**Authors:** John Demby Sandi, Taylor M. Brock-Fisher, Tiangay Mariama Patience Sallay Kallon, Marietou F Paye, Ibrahim Umaru Fofanah, Dolo Nosamiefan, Mohamed Saio Kamara, Aiah Joshua Teh, Alhaji Turay, Colby Wilkason, Ian Baudi, Christopher Tomkins-Tinch, Chelsea I’Anson, Jonathan E. Pekar, Al Ozonoff, Daniel Park, Christian Happi, Pardis C. Sabeti, Donald S. Grant

## Abstract

Yellow fever virus (YFV), a mosquito-borne flavivirus that causes severe hemorrhagic disease, is endemic in parts of South America and Africa, yet genomic data from Sierra Leone is lacking despite ongoing surveillance. Using hybrid-capture metagenomic sequencing, we generated a complete 10,611-bp YFV genome (98% coverage) from an adult male patient who reported to the Kailahun Government Hospital with fever and muscle pain. Phylogenetic analysis assigned the genome to West African Clade V via the YFV Nextstrain build. Compared with other West African isolates, the Sierra Leone genome contained 57 substitutions, three of which were non-synonymous (NS2b: N79S, NS3: V515I, and RdRp: A643V). Bayesian phylogenetics estimated the time to the most recent common ancestor with the closest sequences from Senegal and the Netherlands as January 14, 2001 (95% HPD: December 17, 1987 - April 28, 2009), suggesting long-standing, cryptic transmission. Together, these findings underscore the need for expanded genomic surveillance to monitor YFV spread, evolution, and potential impacts on vaccine performance.
