## Supplemental Table 1 for "Characterization of the First Complete Genome Sequence of Yellow Fever Virus (YFV) isolate in Sierra Leone: Implications for Public Health"

Accession
GQ379163.1
DQ118157.1
GQ379162.1
JX898868.1
JX898869.1
JX898874.1
JX898871.1
JX898873.1
JX898877.1
JX898872.1
JX898878.1
JX898870.1
JX898881.1
JX898876.1
JX949181.1
JX898879.1
JX898880.1
KU978763.1
JX898875.1
KU978764.1
KU978765.1
MF289572.1
MG922934.1
MK292067.1
MK060080.1
MK457700.1
MK457701.1
MK882620.1
MN737509.1
MN958078.1
MW158358.1
MW158360.1
MW158362.1
MW158363.1
MZ285906.1
MZ595182.1
MZ595183.1
MZ595184.1
MZ595185.1
MZ595186.1
MZ595188.1
MZ595187.1
MZ595189.1
MZ595191.1
MZ595190.1
MZ595193.1
MZ595192.1
MZ595194.1
MZ595195.1
MZ595197.1
MZ595196.1
MZ595199.1
MZ595204.1
MZ595198.1
MZ595203.1
OM066735.1
OM066736.1
OM066737.1
ON323054.1
ON323052.1
ON402371.1
ON323053.1
OR700702.1
OR075002.1
OR075001.1
OR882684.1
PQ186340.1
PQ186346.1
PQ186347.1
PQ186353.1
PQ186355.1
PQ186356.1
PQ186357.1
